# Low-dose IL-2 reduces IL-21^+^ T cells and induces a long-lived anti-inflammatory gene expression signature inversely modulated in COVID-19 patients

**DOI:** 10.1101/2022.04.05.22273167

**Authors:** Jia-Yuan Zhang, Fiona Hamey, Dominik Trzupek, Marius Mickunas, Mercede Lee, Leila Godfrey, Jennie H.M. Yang, Marcin L Pekalski, Jane Kennet, Frank Waldron-Lynch, Mark L. Evans, Timothy I. M. Tree, Linda S. Wicker, John A. Todd, Ricardo C. Ferreira

## Abstract

Despite early clinical successes, the mechanisms of action of low-dose interleukin-2 (LD-IL-2) immunotherapy remain only partly understood. Here, we examined the effects of interval administration of low-dose recombinant IL-2 (iLD-IL-2) using high-resolution, single-cell multiomics and flow cytometry. We confirmed that iLD-IL-2 selectively expands thymic-derived FOXP3^+^HELIOS^+^ Tregs and CD56^br^ NK cells, and showed that treatment reduced the frequency of IL-21-producing CD4^+^ T cells and of two subsets of innate-like CD8^+^ T cells, mucosal-associated invariant T cells and V_γ9_V_δ2_ T cells. The cellular changes induced by LD-IL-2 were associated with an anti-inflammatory gene expression signature, which remains detectable in all T and NK cell subsets analysed one month after treatment. The anti-inflammatory nature of this gene expression signature was supported by the observation that the same genes were also modulated in COVID-19 patients, but in the opposite direction. These findings warrant continued investigations of the potential clinical benefits of iLD-IL-2 in immunotherapy and further understanding of the development of long-term sequelae in convalescent COVID-19 patients.
