## Supplementary Table 1 for "Low-dose IL-2 reduces IL-21^+^ T cells and induces a long-lived anti-inflammatory gene expression signature inversely modulated in COVID-19 patients"

### Sheet: Supplementary Table 1
Supplementary Table 1. Baseline characteristics of study participants
	IL-2 Dose (×106 IU/m2)	N	Median Age (range)	Male/Female (n)	Median CD4 at baseline (%)	Median CD4 number at baseline (x109/L)	Median Treg at baseline (% CD4+ T cells)	Median Treg number at baseline (×109/L)	Median CD8 at baseline (%)	Median CD8 number at baseline (×109/L)	Median CD56 at baseline (%)	Median CD56 number at baseline (×109/L)
Flow cytometry analysis: Whole-blood immunophenotyping - DILfrequency 3-day dosing interval (N=18)
	0.2	4	36 (28-40)	1/3	51	0.86	7.1	0.066	25	0.43	13	0.28
	0.32	12	38 (22-55)	9/3	47	0.65	5.5	0.046	28	0.397	11	0.159
	0.47	2	40 (38-41)	2/0	47	0.88	7.1	0.061	27	0.53	11	0.199
Flow cytometry analysis: Intracellular immunophenotyping - Single-dosing (DILT1D; N=6)
	0.6	2	28.5 (26-31)	2/0	40	N/A	7.1	N/A	28	N/A	9.6	N/A
	1	2	37 (33-41)	0/2	42	N/A	8.1	N/A	30	N/A	6.6	N/A
	1.5	2	31 (31-31)	1/1	49	N/A	6.1	N/A	25	N/A	5.9	N/A
Flow cytometry analysis: Intracellular immunophenotyping - Multiple-dosing (DILfrequency 3-day dosing interval; N=5)
	0.2	2	40 (40-40)	1/1	53	0.78	7.8	0.06	21	0.303	13	0.21
	0.32	3	37 (22-49)	1/2	55	0.68	5.2	0.035	19	0.344	12	0.18
Single-cell analysis: DILfrequency 3-day dosing interval (N=13)
	0.2	2	30 (28-31)	0/2	48	1.08	7.1	0.075	26	0.57	13	0.3
	0.32	9	37 (22-50)	7/2	50	0.68	5.7	0.051	27	0.38	11	0.164
	0.47	2	40 (38-41)	2/0	47	0.88	7.1	0.061	27	0.53	11	0.199
Baseline demographics and characteristics of study participants. Percentages and absolute numbers of the CD4+, CD8+ and CD56+ NK cell populations were obtained from a clinical whole blood sample collected at the baseline pre-treatment visit (Day 0). IU, international units; Treg, CD4+ regulatory T cell; N/A, not available.
