## Supplementary Table 2 for "Low-dose IL-2 reduces IL-21^+^ T cells and induces a long-lived anti-inflammatory gene expression signature inversely modulated in COVID-19 patients"

### Sheet: Supplementary Table 2
Supplementary Table 2. Targeted mRNA, protein (AbSeq) and FACS immunostaining panels used in this study
mRNA Panel (N = 565 probes)			AbSeq Panel (N = 65 antibodies)				Flow cytometry Panel (Whole-blood Immunophenotyping)						Flow cytometry Panel (Sorting)						In vitro Treg suppression Assay (Sorting)						Intracellular flow cytometry panel (Single-dosing cohort - DILT1D)						Intracellular flow cytometry panel (Multiple-dosing cohort - DILfrequency)
Gene symbol	Probes (N)	Rhapsody panel	Protein Target	Antibody clone	Dilution	Catalogue Num	Antibody	Fluorochrome	Clone	Dilution	Manufacturer	Catalogue Num	Antibody	Fluorochrome	Clone	Dilution	Manufacturer	Catalogue Num	Antibody	Fluorochrome	Clone	Dilution	Manufacturer	Catalogue Num	Antibody	Fluorochrome	Clone	Dilution	Manufacturer	Catalogue Num	Antibody	Fluorochrome	Clone	Dilution	Manufacturer	Catalogue Num
ABL2	1	Custom	B7-H2 (CD275)	2D3/B7-H2	1:100	940091	CD25	APC	M-A251	1:15	BD Biosciences	555434	CD25	PE	M-A251	1:10	BD Biosciences	555434	CD4	APC-Cy7	RPA-T4		BioLegend	300518	CD4	BUV737	SK3	1:80	BD Biosciences	741829	CD4	BUV737	SK3	1:80	BD Biosciences	741829
AC013264.2	1	Custom	BTLA (CD272)	J168-540	1:100	940105	CD25	APC	2A3	1:60	BD Biosciences	340907	CD127	PE-Cy7	eBioRDR5	1:30	eBioscience	25-1278-42	CD14	PercP-Cy5.5	HCD14		BioLegend	325622	CD3	BV510	UCHT1	1:80	BD Biosciences	563109	CD3	BV510	UCHT1	1:80	BD Biosciences	563109
ADA	1	Custom	c-kit (CD117)	YB5.B8	1:100	940051	CD127	PE-Cy7	eBioRDR5	1:120	eBioscience	25-1278-42	CD3	BV510	UCHT1	1:60	BD Biosciences	563109	CD19	Pacific Blue	HIB19		BioLegend	302232	CD56	BV711	HCD56	1:80	BioLegend	318336	CD56	BV711	HCD56	1:80	BioLegend	318336
ADAM10	1	Custom	CCR4 (CD194)	1G1	1:100	940047	CD19	BUV737	HIB19	1:60	BD Biosciences	741829	CD4	FITC	OKT4	1:30	BioLegend	317408	CD25	PE	M-A251		BD Biosciences	555432	CD25	APC	M-A251	1:20	BD Biosciences	555434	CD25	APC	M-A251	1:20	BD Biosciences	555434
ADAM17	1	Custom	CCR5 (CD195)	2D7	1:100	940050	CD4	BUV395	SK3	1:60	BD Biosciences	563550	CD56	BV711	HCD56	1:30	BioLegend	318336	CD25	PE	2A3		BD Biosciences	341009	CD25	APC	2A3	1:80	BD Biosciences	340907	CD25	APC	2A3	1:80	BD Biosciences	340907
AFF3	1	Custom	CCR6 (CD196)	11A9	1:100	940033	CXCR5	FITC	J252D4	1:60	BioLegend	356914	CD8	AF700	HIT8a	1:60	BioLegend	300920	CD127	Alexa Fluor 647	HIL-7R-M21		BD Biosciences	558598	CD127	PE-Cy7	eBioRDR5	1:40	eBioscience	25-1278-42	CD127	PE-Cy7	eBioRDR5	1:40	eBioscience	25-1278-42
AGPAT4	1	Custom	CCR7 (CD197)	3D12	1:100	940014	CXCR3	PercP-Cy5.5	G025H7	1:60	BioLegend	353714	Viability Dye	eFluor780	-	-	eBioscience	65-0865-14							CD45RA	BV785	HI100	1:80	BioLegend	304140	CD45RA	BV785	HI100	1:80	BioLegend	304140
AHR	1	Custom	CD11b	M1/70	1:100	940008	CCR5	AF700	J418F1	1:60	BioLegend	359116													CD8	APC-Cy7	RPA-T8	1:80	BioLegend	301016	CD8	Alexa Fluor 700	RPA-T8	1:200	BioLegend	301016
AIM2	1	T cell Expression	CD11c	B-ly6	1:100	940024	CD8	APC-Cy7	RPA-T8	1:60	BioLegend	301016													TIGIT	PerCP-eFluor 710	MBSA43	1:40	eBioscience	46-9500-42	TIGIT	PerCP-eFluor 710	MBSA43	1:40	eBioscience	46-9500-42
AIRE	1	Custom	CD16	3G8	1:100	940006	PD-1	BV421	EH12.2H7	1:60	BioLegend	329920													CD161	BV421	HP-3G10	1:40	BioLegend	339914	PD-1	BV421	EH12.2H7	1:40	BioLegend	329920
AKAP11	1	Custom	CD161	DX12	1:100	940070	CD3	BV510	UCHT1	1:60	BD Biosciences	563109													IL-6R	PE	M5	1:40	BD Biosciences	551850	CXCR5	PE-Dazzle 594	J252D4	1:80	BioLegend	356928
AKAP12	2	Custom	CD226	DX11	1:100	940075	CD62L	BV605	DREG-56	1:60	BD Biosciences	562719													HLA-DR	Alexa Fluor 700	L243	1:100	BioLegend	307626	FOXP3	PE	259D	1:25	BioLegend	320208
ANK3	1	Custom	CD28	CD28.2	1:100	940017	CD56	BV711	HCD56	1:60	BD Biosciences	318336													CD27	BV605	O323	1:80	BioLegend	302830	HELIOS	FITC	22F6	1:25	BioLegend	137214
ANPEP	1	Custom	CD38	HIT2	1:100	940013	CD45RA	BV785	HI100	1:120	BioLegend	304140													FOXP3	PE-eFluor 710	PCH101	1:25	eBioscience	46-5773-82	Ki67	BUV395	B56	1:25	BD Biosciences	564071
ANXA1	1	Custom	CD39	TU66	1:100	940073	ICOS	PE	C398.4A	1:60	BioLegend	313508													HELIOS	FITC	22F6	1:25	BioLegend	137214	Viability Dye	eFluor780	-	-	eBioscience	65-0865-14
ANXA5	1	T cell Expression	CD4	SK3	1:100	940001	CXCR4	PE-CF594	12G5	1:60	BD Biosciences	562389													Ki67	BUV395	B56	1:25	BD Biosciences	564071
AOAH	1	Custom	CD40	5C3	1:100	940049																			Viability Dye	eFluor780	-	-	eBioscience	65-0865-14
APOBEC3G	1	T cell Expression	CD40L (CD154)	TRAP1	1:100	940053
AREG	1	Custom	CD45RA	HI100	1:100	940011
ARL4C	1	T cell Expression	CD45RO	UCHL1	1:100	940022
ATF6B	1	Custom	CD49a	SR84	1:100	940094
AURKB	1	T cell Expression	CD49b (ITGA2)	12F1	1:100	940087
B3GAT1	1	T cell Expression	CD49d	9F10	1:100	940059
B3GNT5	1	Custom	CD62L	DREG-56	1:100	940041
BACH2	2	Custom	CD69	FN50	1:100	940019
BANP	1	Custom	CD8	RPA-T8	1:100	940003
BATF	1	Custom	CD80	L307.4	1:100	940036
BATF3	1	Custom	CD86	FUN1	1:100	940025
BAX	1	T cell Expression	CR2 (CD21)	B-ly4	1:100	940048
BCL11B	1	T cell Expression	CTLA-4 (CD152)	BNI3	1:100	940034
BCL2	1	T cell Expression	CXCR3 (CD183)	1C6	1:100	940030
BCL2A1	1	Custom	CXCR4 (CD184)	12G5	1:100	940056
BCL2L1	1	Custom	CXCR5 (CD185)	RF8B2	1:100	940042
BCL6	1	T cell Expression	DPP4 (CD26)	M-A261	1:100	940101
BHLHE40	1	Custom	FAS (CD95)	DX2	1:100	940037
BIN2	1	T cell Expression	GARP (LRRC32)	7B11	1:100	940217
BIRC3	1	Custom	GITR (CD357)	V27-580	1:100	940096
BTG1	1	T cell Expression	HLA-DR	G46-6	1:100	940010
BTG2	1	Custom	ICAM2 (CD102)	CBR-IC2/2	1:100	940241
BTLA	1	T cell Expression	ICOS (CD278)	DX29	1:100	940043
C10orf54	1	T cell Expression	IFNGRA (CD119)	GIR-208	1:100	940253
C2CD4A	1	Custom	IGSF2 (CD101)	V7.1	1:100	940269
C3	1	Custom	IL-12RB1 (CD212)	2-4E6	1:100	940267
CARD16	1	Custom	IL-15RA (CD215)	JM7A4	1:100	940290
CASP3	1	T cell Expression	IL-2RA (CD25)	2A3	1:100	940009
CASP5	1	Custom	IL-2RB (CD122)	Mik-β3	1:100	940232
CBLB	1	T cell Expression	IL-6R (CD126)	M5	1:100	940090
CCL1	1	T cell Expression	IL-7R (CD127)	HIL-7R-M21	1:100	940012
CCL2	1	T cell Expression	ITGAE (CD103)	Ber-ACT8	1:100	940067
CCL20	1	T cell Expression	ITGB7	FIB504	1:100	940244
CCL3	1	T cell Expression	KLRD1 (CD94)	HP-3D9	1:100	940081
CCL4	1	T cell Expression	LAG-3	T47-530	1:100	940080
CCL4L2	1	Custom	MCP (CD46)	E4.3	1:100	940211
CCL5	1	T cell Expression	NCAM-1 (CD56)	NCAM16.2	1:100	940007
CCNB1	1	T cell Expression	NKp46 (CD335)	9-E2	1:100	940064
CCND2	1	T cell Expression	NT5E (CD73)	AD2	1:100	940294
CCR1	1	T cell Expression	OX40 (CD134)	ACT35	1:100	940060
CCR10	1	T cell Expression	PD-1 (CD279)	EH12.1	1:100	940015
CCR2	1	T cell Expression	PDL1 (CD274)	MIH1	1:100	940035
CCR3	1	T cell Expression	PDL2 (CD273)	MIH18	1:100	940071
CCR4	1	T cell Expression	PECAM1 (CD31)	WM59	1:100	940254
CCR5	1	T cell Expression	TIM3 (CD366)	7D3	1:100	940066
CCR6	2	T cell Expression / Custom	TNFRSF9 (CD137)	4B4-1	1:100	940055
CCR7	1	T cell Expression	Vd2TCR	B6	1:100	940297
CCR8	1	T cell Expression	Vg9TCR	B3	1:100	940295
CCR9	1	T cell Expression
CD14	1	Custom
CD160	1	T cell Expression
CD19	1	Custom
CD1C	1	Custom
CD2	1	T cell Expression
CD200	1	Custom
CD226	1	Custom
CD24	1	Custom
CD244	1	T cell Expression
CD247	1	T cell Expression
CD27	1	T cell Expression
CD274	1	T cell Expression
CD28	1	Custom
CD300A	1	T cell Expression
CD300LF	1	Custom
CD33	1	Custom
CD37	1	Custom
CD38	1	Custom
CD3D	1	T cell Expression
CD3E	1	T cell Expression
CD3G	1	T cell Expression
CD4	1	T cell Expression
CD40	1	Custom
CD40LG	1	T cell Expression
CD44	1	T cell Expression
CD48	1	T cell Expression
CD5	1	T cell Expression
CD52	1	T cell Expression
CD6	1	T cell Expression
CD63	1	Custom
CD69	1	T cell Expression
CD7	1	T cell Expression
CD70	1	T cell Expression
CD74	1	Custom
CD80	1	Custom
CD86	2	Custom
CD8A	1	T cell Expression
CD8B	1	T cell Expression
CD9	1	T cell Expression
CD96	1	Custom
CENPC	1	Custom
CFH	1	Custom
CHI3L2	1	T cell Expression
CISH	1	Custom
CITED4	1	Custom
CLC	1	T cell Expression
CLEC2D	1	T cell Expression
CLECL1	1	Custom
CNOT2	1	T cell Expression
COLQ	1	Custom
CORO1A	1	Custom
CR2	1	Custom
CRTAM	1	Custom
CSF2	1	T cell Expression
CSF3	1	T cell Expression
CST7	1	T cell Expression
CTLA4	1	T cell Expression
CTSD	1	Custom
CTSH	1	Custom
CTSW	1	T cell Expression
CX3CR1	1	T cell Expression
CXCL10	1	T cell Expression
CXCL13	1	T cell Expression
CXCL16	1	Custom
CXCL8	1	T cell Expression
CXCL9	1	T cell Expression
CXCR1	1	T cell Expression
CXCR3	1	T cell Expression
CXCR4	1	T cell Expression
CXCR5	1	T cell Expression
CXCR6	1	T cell Expression
DAPP1	1	Custom
DDIT4	1	Custom
DEXI	1	Custom
DIXDC1	1	Custom
DOCK8	1	Custom
DPP4	1	T cell Expression
DUSP1	1	T cell Expression
DUSP2	1	T cell Expression
DUSP4	1	T cell Expression
DUSP5	1	Custom
DUSP6	1	Custom
EGR1	1	T cell Expression
EGR3	1	T cell Expression
ELF1	1	Custom
ENPP3	1	Custom
ENTPD1	1	T cell Expression
EOMES	1	T cell Expression
F2R	1	Custom
F5	1	T cell Expression
FABP5	1	Custom
FAM174B	1	Custom
FANK1	1	Custom
FAS	1	T cell Expression
FASLG	1	T cell Expression
FBXO22	1	T cell Expression
FBXO3	1	Custom
FCER1G	1	Custom
FCGR3A	1	Custom
FCRL3	1	Custom
FLI1	1	Custom
FNIP2	1	Custom
FOS	1	Custom
FOSB	1	T cell Expression
FOSL1	1	T cell Expression
FOSL2	1	Custom
FOXB1	1	Custom
FOXN3	1	Custom
FOXO1	1	T cell Expression
FOXO3	1	T cell Expression
FOXP1	1	T cell Expression
FOXP3	1	T cell Expression
FUT4	1	Custom
FYB	1	T cell Expression
FYN	1	T cell Expression
GAPDH	1	T cell Expression
GATA3	1	T cell Expression
GBP4	1	Custom
GBP5	1	Custom
GEM	1	Custom
GFI1	1	Custom
GHR	1	T cell Expression
GIMAP2	1	T cell Expression
GIMAP5	1	T cell Expression
GIMAP7	1	T cell Expression
GLG1	1	T cell Expression
GLIS3	2	Custom
GNLY	1	T cell Expression
GPR171	1	Custom
GPR18	1	Custom
GPR183	1	Custom
GPR65	1	Custom
GZMA	1	T cell Expression
GZMB	1	T cell Expression
GZMH	1	T cell Expression
GZMK	1	T cell Expression
GZMM	1	T cell Expression
HAVCR2	1	T cell Expression
HIF1A	1	Custom
HLA-A	1	T cell Expression
HLA-C	1	T cell Expression
HLA-DMA	1	T cell Expression
HLA-DMB	1	T cell Expression
HLA-DPA1	1	T cell Expression
HLA-DPB1	1	T cell Expression
HLA-DQA1	1	T cell Expression
HLA-DQB1	1	T cell Expression
HLA-DRA	1	T cell Expression
HLA-DRB3	1	T cell Expression
HMGB2	1	T cell Expression
HMMR	1	T cell Expression
HNF1A	1	Custom
HRH4	1	Custom
ICA1	1	Custom
ICAM1	1	T cell Expression
ICOS	1	T cell Expression
ICOSLG	1	Custom
ID2	1	Custom
ID3	1	Custom
IER3	1	T cell Expression
IER5	1	T cell Expression
IFIH1	1	Custom
IFITM2	1	Custom
IFITM3	1	Custom
IFNA1	1	Custom
IFNG	1	T cell Expression
IFNGR1	1	T cell Expression
IFNGR2	1	Custom
IKZF1	3	Custom
IKZF2	3	T cell Expression
IKZF3	1	Custom
IKZF4	1	Custom
IL10	1	Custom
IL10RA	1	Custom
IL12A	1	T cell Expression
IL12RB1	1	T cell Expression
IL12RB2	1	T cell Expression
IL13	1	T cell Expression
IL15	1	T cell Expression
IL15RA	1	T cell Expression
IL17A	2	T cell Expression / Custom
IL17F	1	T cell Expression
IL18	1	T cell Expression
IL18R1	1	T cell Expression
IL18RAP	1	T cell Expression
IL1B	1	Custom
IL1R1	1	Custom
IL1R2	1	T cell Expression
IL1RL1	1	Custom
IL1RN	1	Custom
IL2	1	T cell Expression
IL21	3	T cell Expression / Custom
IL22	1	T cell Expression
IL23A	1	Custom
IL23R	1	T cell Expression
IL25	1	T cell Expression
IL26	1	Custom
IL27	1	Custom
IL27RA	1	Custom
IL2RA	2	T cell Expression / Custom
IL2RB	1	T cell Expression
IL2RG	1	Custom
IL3	1	T cell Expression
IL31	1	T cell Expression
IL32	1	T cell Expression
IL3RA	1	Custom
IL4	1	T cell Expression
IL4R	1	T cell Expression
IL5	1	T cell Expression
IL6	1	T cell Expression
IL6R	1	T cell Expression
IL6ST	1	Custom
IL7R	2	T cell Expression / Custom
IL9	1	T cell Expression
IL9R	1	T cell Expression
IRF1	1	Custom
IRF2	1	Custom
IRF3	1	Custom
IRF4	1	T cell Expression
IRF7	1	Custom
IRF8	1	T cell Expression
IRF9	1	Custom
ISG15	1	Custom
ITGA2	1	Custom
ITGA4	1	T cell Expression
ITGAE	1	T cell Expression
ITGAL	1	T cell Expression
ITGAM	1	T cell Expression
ITGAV	1	Custom
ITGAX	1	T cell Expression
ITGB1	1	Custom
ITGB2	1	T cell Expression
ITGB7	1	Custom
ITK	1	T cell Expression
JAK1	1	Custom
JAK3	1	Custom
JAZF1	1	Custom
JUN	1	T cell Expression
JUNB	1	T cell Expression
KAT2B	1	Custom
KBTBD7	1	Custom
KIR2DL1	1	Custom
KIR2DL4	1	Custom
KIR3DL1	1	Custom
KIT	1	T cell Expression
KLF3	2	Custom
KLF5	1	Custom
KLRB1	1	T cell Expression
KLRC1	1	T cell Expression
KLRC3	1	T cell Expression
KLRC4	1	T cell Expression
KLRD1	1	Custom
KLRF1	1	T cell Expression
KLRG1	1	T cell Expression
KLRK1	1	T cell Expression
KRAS	1	Custom
LAG3	1	T cell Expression
LAIR2	1	T cell Expression
LAMP1	1	Custom
LAMP3	1	Custom
LAP3	1	T cell Expression
LAT	1	T cell Expression
LAT2	1	T cell Expression
LAYN	1	Custom
LCK	1	T cell Expression
LCP2	1	Custom
LEF1	1	T cell Expression
LGALS1	1	T cell Expression
LGALS3	1	T cell Expression
LGALS9	1	Custom
LIF	1	T cell Expression
LILRA1	1	Custom
LILRA2	1	Custom
LILRB1	1	Custom
LILRB2	1	Custom
LILRB4	1	T cell Expression
LITAF	1	Custom
LRP12	1	Custom
LRRC32	1	T cell Expression
LRRFIP1	1	Custom
LRRN3	1	Custom
LTA	1	T cell Expression
LTB	1	T cell Expression
MAF	3	Custom
MAPK1	1	Custom
MCM2	1	Custom
MCM4	1	Custom
MIR222HG	1	Custom
MIR4435-2HG	1	Custom
MKI67	1	T cell Expression
MYB	1	Custom
MYC	1	T cell Expression
NAMPT	1	T cell Expression
NCAM1	1	Custom
NCEH1	1	Custom
NCR1	1	Custom
NCR3	1	T cell Expression
NEAT1	1	Custom
NFAT5	1	Custom
NFATC1	1	Custom
NFATC2	1	Custom
NFKB1	1	Custom
NFKB2	1	Custom
NFKBIA	1	Custom
NFKBIZ	1	Custom
NINJ2	1	T cell Expression
NKG7	1	T cell Expression
NOTCH1	1	Custom
NR3C1	2	Custom
NR4A1	1	Custom
NR4A3	1	Custom
NRROS	1	Custom
NT5E	1	T cell Expression
OAS1	1	T cell Expression
ORMDL3	1	Custom
OSM	1	Custom
OTUD1	1	Custom
PALLD	1	Custom
PASK	1	T cell Expression
PCID2	1	Custom
PCLAF	1	Custom
PCNA	1	Custom
PDCD1	1	T cell Expression
PDCL3	1	Custom
PDIA4	1	Custom
PDIA6	1	Custom
PDPR	1	Custom
PECAM1	1	T cell Expression
PFN1	1	Custom
PGM1	1	Custom
PIK3CG	1	Custom
PIK3IP1	1	T cell Expression
PIM2	1	Custom
PMCH	1	T cell Expression
POU2AF1	1	Custom
POU2F2	3	Custom
PPARG	1	Custom
PRDM1	2	T cell Expression / Custom
PRF1	1	T cell Expression
PSEN1	1	Custom
PTEN	1	Custom
PTGDR2	1	T cell Expression
PTPN11	1	Custom
PTPN2	1	Custom
PTPN22	1	Custom
PTPN6	1	Custom
PTTG1	1	Custom
PTTG2	1	T cell Expression
PYCR1	1	T cell Expression
RAB27A	2	Custom
RAF1	1	Custom
RARA	1	Custom
RARB	1	Custom
RASGRP1	1	Custom
RBMS1	2	Custom
RBPJ	1	Custom
REL	2	Custom
RELA	1	Custom
RELB	1	Custom
RERE	1	Custom
RGS1	1	Custom
RORA	2	T cell Expression / Custom
RORC	1	T cell Expression
RTKN2	1	Custom
RUNX1	2	Custom
RUNX3	1	T cell Expression
S100A10	1	Custom
S1PR1	1	T cell Expression
SATB1	2	Custom
SELL	1	T cell Expression
SELPLG	1	T cell Expression
SEMA7A	1	T cell Expression
SGK1	1	Custom
SH2B3	1	Custom
SIRPG	1	Custom
SKAP2	1	Custom
SLAMF1	1	T cell Expression
SLC25A37	1	Custom
SLC2A3	1	Custom
SLC38A7	1	Custom
SMAD2	1	Custom
SMAD3	1	Custom
SNX10	1	Custom
SOCS1	1	Custom
SOCS2	1	Custom
SOCS3	1	Custom
SOCS4	1	Custom
SOX4	1	Custom
SPI1	1	Custom
SPOCK2	1	T cell Expression
SPP1	1	T cell Expression
STAT1	1	T cell Expression
STAT3	2	T cell Expression / Custom
STAT4	1	T cell Expression
STAT5A	1	T cell Expression
STAT6	1	T cell Expression
TAGAP	1	Custom
TAP1	1	Custom
TARP	1	T cell Expression
TBX21	1	T cell Expression
TCF7	1	T cell Expression
TGFB1	1	T cell Expression
TGFB3	1	T cell Expression
TGFBI	1	Custom
TGFBR2	1	Custom
TGFBR3	1	Custom
TGIF1	1	Custom
THEMIS	1	Custom
TIAF1	1	T cell Expression
TIFA	1	Custom
TIGIT	1	T cell Expression
TK1	1	T cell Expression
TLR2	1	T cell Expression
TLR9	1	T cell Expression
TMUB2	1	Custom
TNF	1	T cell Expression
TNFAIP3	1	Custom
TNFAIP8	1	Custom
TNFRSF13C	1	Custom
TNFRSF18	1	T cell Expression
TNFRSF1B	1	T cell Expression
TNFRSF25	1	T cell Expression
TNFRSF4	1	T cell Expression
TNFRSF8	1	T cell Expression
TNFRSF9	2	T cell Expression / Custom
TNFSF10	1	T cell Expression
TNFSF11	1	Custom
TNFSF13	1	Custom
TNFSF13B	1	Custom
TNFSF14	1	Custom
TNFSF4	1	Custom
TNFSF8	1	Custom
TOP2A	1	T cell Expression
TOX	1	Custom
TRAC	1	T cell Expression
TRAT1	1	T cell Expression
TRBC2	1	T cell Expression
TRDC	1	T cell Expression
TRGV9	1	Custom
TRIB2	1	T cell Expression
TRPS1	1	Custom
TSC22D3	1	Custom
TSHZ2	1	Custom
TSPAN32	1	T cell Expression
TSPAN5	1	Custom
TXK	1	T cell Expression
TYK2	1	Custom
TYMS	1	T cell Expression
UBASH3A	1	Custom
UBE2C	1	T cell Expression
VNN2	1	T cell Expression
VPS13C	1	Custom
XBP1	1	Custom
XCL1	2	T cell Expression / Custom
XCL2	1	Custom
YBX3	1	Custom
ZAP70	1	T cell Expression
ZBED2	1	T cell Expression
ZBTB16	1	T cell Expression
ZBTB32	1	Custom
ZEB2	2	Custom
ZFP36L1	1	Custom
ZFP36L2	1	Custom
ZNF165	1	Custom
ZNF26	1	Custom
ZNF292	1	Custom
ZNF462	1	Custom
ZNF683	1	T cell Expression
Summary of the targeted mRNA probes (BD Rhapsody), oligo-conjugated antibodies (AbSeq) and fluorochrome-conjugated antibodies used to profile the peripheral T/NK cell populations assessed in this study. The content of the mRNA panel includes the 259 probes present in the pre-designed T-cell Expression Panel (BD Biosiences) along with a further 306 custom probes that were designed to be assessed i…
