## Supplementary Table 3 for "Low-dose IL-2 reduces IL-21^+^ T cells and induces a long-lived anti-inflammatory gene expression signature inversely modulated in COVID-19 patients"

### Sheet: Extended Data Table 1
Supplementary Table 3. Characteristics of COMBAT single-cell sequencing participants
Participant Group	N	Median Age (range)	Male/Female (n)	Median days since onset (range)
Healthy	10	60.5 (42-76)	4/6	-
Hospitalised mild COVID-19	18	60.5 (21-94)	10/8	6 (3-26)
Hospitalised severe COVID-19	41	58 (22-78)	21/20	10 (2-25)
Hospitalised critical COVID-19	19	57 (37-78)	5/14	13 (3-25)
Community COVID-19	13	49 (34-59)	8/5	14 (7-22)
Flu	9	55 (37-82)	2/7	10 (1-25)
Sepsis	42	71 (20-92)	17/25	4.5 (0-16)
Characteristics of the 152 COMBAT participants for whom single-cell sequencing data are available. Community COVID-19 participants refer to non-hospitalised healthcare workers with sympotoms consistent with mild COVID-19 and a positive test for SARS-CoV-2.
